# Early effectiveness of COVID-19 vaccination with BNT162b2 mRNA vaccine and ChAdOx1 adenovirus vector vaccine on symptomatic disease, hospitalisations and mortality in older adults in England

**DOI:** 10.1101/2021.03.01.21252652

**Authors:** Jamie Lopez Bernal, Nick Andrews, Charlotte Gower, Julia Stowe, Chris Robertson, Elise Tessier, Ruth Simmons, Simon Cottrell, Richard Roberts, Mark O’Doherty, Kevin Brown, Claire Cameron, Diane Stockton, Jim McMenamin, Mary Ramsay

## Abstract

**Objectives:** To estimate the real-world effectiveness of the Pfizer/BioNTech BNT162b2 vaccine and Astrazeneca ChAdOx1 vaccine against Confirmed COVID-19, hospitalisations and deaths. To estimate effectiveness on the UK variant of concern.

**Design:** Test negative case control design

**Setting:** Community COVID-19 PCR testing in England

**Participants:** All adults in England aged 70 years and older (over 7.5 million). All COVID-19 testing in the community among eligible individuals who reported symptoms between 8^th^ December 2020 and 19^th^ February 2021 was included in the analysis.

**Interventions:** One and two doses of BNT162b2 vaccine. One dose of ChAdOx1 vaccine.

**Main outcome measures:** Symptomatic PCR confirmed SARS-CoV-2 infection, hospitalisations and deaths with COVID-19.

**Results:** Individuals aged >=80 years vaccinated with BNT162b2 prior to 4^th^ January, had a higher odds of testing positive in the first 9 days after vaccination (odds ratio up to 1.48, 95%CI 1.23-1.77), indicating that those initially targeted had a higher underlying risk of infection. Vaccine effectiveness was therefore estimated relative to the baseline post-vaccination period. Vaccine effects were noted from 10-13 days after vaccination, reaching an effectiveness of 70% (95% CI 59-78%) from 28-34 days, then plateauing. From 14 days after the second dose a vaccine effectiveness of 89% (95%CI: 85-93%) was seen.

Individuals aged >=70 years vaccinated from 4^th^ January had a similar underlying risk of COVID-19 to unvaccinated individuals. With BNT162b2, vaccine effectiveness reached 61% (95%CI 51-69%) from 28-34 days after vaccination then plateaued. With the ChAdOx1 vaccine, vaccine effects were seen from 14-20 days after vaccination reaching an effectiveness of 60% (95%CI 41-73%) from 28-34 days and further increasing to 73% (95%CI 27-90%) from day 35 onwards.

On top of the protection against symptomatic disease, cases who had been vaccinated with one dose of BNT162b2 had an additional 43% (95%CI 33-52%) lower risk of emergency hospitalisation and an additional 51% (95%CI 37-62%) lower risk of death. Cases who had been vaccinated with one dose of ChAdOx1 had an additional 37% (95% CI 3-59%) lower risk of emergency hospitalisation. There was insufficient follow-up to assess the effect of ChAdOx1 on mortality due to the later rollout of this vaccine. Combined with the effect against symptomatic disease, this indicates that a single dose of either vaccine is approximately 80% effective at preventing hospitalisation and a single dose of BNT162b2 is 85% effective at preventing death with COVID-19.

**Conclusion:** Vaccination with either a single dose of BNT162b2 or ChAdOx1 COVID-19 vaccination was associated with a significant reduction in symptomatic SARS-CoV2 positive cases in older adults with even greater protection against severe disease. Both vaccines show similar effects. Protection was maintained for the duration of follow-up (>6 weeks). A second dose of BNT162b2 provides further protection against symptomatic disease but second doses of ChAdOx1 have not yet been rolled out in England. There is a clear effect of the vaccines against the UK variant of concern.
