## supplementary tables for "Early effectiveness of COVID-19 vaccination with BNT162b2 mRNA vaccine and ChAdOx1 adenovirus vector vaccine on symptomatic disease, hospitalisations and mortality in older adults in England"

### Sheet: S1 table
	Supplementary table 1: characteristics of individuals in linked and unlinked tests
		Linked		Unlinked
		n	%	n	%
	Overall Percentage of Linked and Unlinked Tests	156930	0.898123	17801	0.101877
	Characteristics of Dataset
	Test Result
	positive results	44590	0.284139	5514	0.309758
	negative results	112340	0.715861	12287	0.690242
	Gender
	female	87066	0.554808	10521	0.591034
	male	69864	0.445192	7280	0.408966
	Ethnicity
	African	684	0.00435863	249	0.013988
	Another Asian background	1348	0.00858982	311	0.0174709
	Another Black background	114	0.000726439	34	0.00191001
	Another ethnic background	798	0.00508507	195	0.0109544
	Arab	286	0.00182247	103	0.00578619
	Bangladeshi	648	0.00412923	128	0.00719061
	Caribbean	1062	0.00676735	206	0.0115724
	Chinese	313	0.00199452	48	0.00269648
	Indian	5045	0.0321481	794	0.0446042
	Mixed or multiple ethnic groups	638	0.00406551	124	0.0069659
	Pakistani	2497	0.0159116	523	0.0293804
	Prefer not to say	7236	0.0461097	1606	0.0902197
	White	136261	0.868292	13480	0.757261
	New variant status of positive tests
	Non-SGTF	5348	0.119937	590	0.107
	SGTF	16780	0.376318	2085	0.378128
	Not known (not one of labs using TaqPath assay)	22462	0.503745	2839	0.514871
	Previous positive (Ab or PCR) prior to 8 Dec 2020 *
	No	155661	0.991914	17678	0.99309
	Yes	1269	0.00808641	123	0.00690972
	Age Group
	70-74	77363	0.492978	7479	0.420145
	75-79	40658	0.259084	4475	0.25139
	80-84	20555	0.130982	2736	0.153699
	85-89	11248	0.0716753	1663	0.0934217
	>=90	7106	0.0452813	1448	0.0813437
	NHS Region
	East of England	21757	0.138641	2317	0.130161
	London	21749	0.13859	3357	0.188585
	Midlands	29495	0.18795	3220	0.180889
	North East	20264	0.129128	2141	0.120274
	North West	20686	0.131817	2285	0.128364
	South East	28806	0.18356	3113	0.174878
	South West	14173	0.0903142	1368	0.0768496
	SGTF= S-gene target failure

### Sheet: S2 table
	Supplementary table 2: Adjusted odds ratios for confirmed case by interval after vaccination for BNT162b2, age >=70 years since 8th December
	Interval	Pfizer BioNTech
	(days)	controls	cases	aOR (95% CI)	aOR vs day 4-9
	unvacc	89377	37320	base
	d1:0-3	1624	817	1.18 (1.08-1.29)
	d1:4-6	1414	673	1.12 (1.02-1.24)
	d1:7-9	1387	748	1.23 (1.12-1.36)
	d1:10-13	1905	807	0.99 (0.91-1.08)	0.84 (0.76-0.94)
	d1:14-20	2474	811	0.84 (0.77-0.91)	0.71 (0.64-0.79)
	d1:21-27	1669	367	0.61 (0.54-0.69)	0.52 (0.46-0.60)
	d1:28-34	1064	186	0.50 (0.42-0.59)	0.42 (0.35-0.50)
	d1:35-41	534	105	0.57 (0.46-0.71)	0.49 (0.39-0.61)
	d1:42+	460	65	0.44 (0.33-0.57)	0.37 (0.28-0.49)
	d2:0-3	125	48	0.64 (0.46-0.90)	0.55 (0.39-0.77)
	d2:4-6	88	34	0.67 (0.45-1.00)	0.57 (0.38-0.86)
	d2:7-13	214	31	0.26 (0.18-0.39)	0.22 (0.15-0.33)
	d2:14+	672	42	0.17 (0.12-0.23)	0.14 (0.10-0.20)

### Sheet: S3 table
	Supplementary table 3: Adjusted odds ratios for confirmed case by interval after vaccination for BNT162b2, vaccinations administered prior to 4th January 2021, age >=80 years, including previously positive cases
	Interval	Pfizer BioNTech
	(days)	controls	cases	aOR (95% CI)	aOR vs day 4-9
	unvacc	90193	37389	1.18 (1.08-1.28)
	d1:0-3	1666	818	1.12 (1.02-1.23)
	d1:4-6	1428	674	1.23 (1.12-1.35)
	d1:7-9	1404	748	0.99 (0.90-1.08)
	d1:10-13	1922	807	0.84 (0.77-0.91)	0.84 (0.75-0.94)
	d1:14-20	2507	813	0.61 (0.54-0.69)	0.71 (0.64-0.79)
	d1:21-27	1693	367	0.49 (0.42-0.58)	0.52 (0.46-0.60)
	d1:28-34	1088	186	0.58 (0.46-0.72)	0.42 (0.35-0.50)
	d1:35-41	545	106	0.44 (0.34-0.58)	0.49 (0.39-0.62)
	d1:42+	474	66	0.64 (0.46-0.90)	0.38 (0.29-0.50)
	d2:0-3	126	48	0.67 (0.45-1.00)	0.55 (0.39-0.77)
	d2:4-6	88	34	0.26 (0.18-0.38)	0.57 (0.38-0.86)
	d2:7-13	217	31	0.17 (0.12-0.23)	0.22 (0.15-0.33)
	d2:14+	679	42	0.17 (0.12-0.23)	0.14 (0.10-0.20)

### Sheet: S4 table
	Supplementary table 4: Adjusted odds ratios for confirmed case by interval after vaccination for ChAdOx1, vaccinations administered since 4th January 2021, age >=70 years
	Interval	Astrazeneca
	(days)	controls	cases	aOR (95% CI)
	unvacc	37027	15322	base
	d1:0-3	2404	570	0.64 (0.58-0.71)
	d1:4-6	1163	407	0.96 (0.85-1.09)
	d1:7-9	1210	439	1.02 (0.90-1.16)
	d1:10-13	1256	443	0.99 (0.87-1.12)
	d1:14-20	1374	396	0.76 (0.66-0.87)
	d1:21-27	639	148	0.54 (0.44-0.67)
	d1:28-34	185	39	0.39 (0.27-0.57)
	d1:35+	35	5	0.26 (0.10-0.68)

### Sheet: S5 table
	Supplementary table 5: Adjusted odds ratios for confirmed case by interval after vaccination for BNT162b2 by S-gene target failure status, age >=70 years since 8th December
	Interval	SGTF				No SGTF
	(days)	controls	cases	aOR (95% CI)	aOR vs day 4-9	controls	cases	aOR (95% CI)	aOR vs day 4-9
	unvacc	8080	2742	base		8080	1199	base
	d1:0-3	134	53	1.36 (0.97-1.90)		134	18	0.92 (0.56-1.53)
	d1:4-6	120	46	1.30 (0.91-1.86)		120	24	1.23 (0.79-1.94)
	d1:7-9	125	79	1.55 (1.15-2.09)		125	23	1.05 (0.66-1.67)
	d1:10-13	181	88	1.13 (0.86-1.47)	0.78 (0.55-1.10)	181	37	1.24 (0.85-1.81)	1.09 (0.67-1.77)
	d1:14-20	255	112	1.00 (0.79-1.26)	0.69 (0.50-0.96)	255	45	1.19 (0.85-1.66)	1.04 (0.66-1.66)
	d1:21-27	180	61	0.74 (0.54-1.00)	0.51 (0.35-0.75)	180	11	0.69 (0.37-1.31)	0.61 (0.30-1.25)
	d1:28-34	172	32	0.40 (0.27-0.60)	0.28 (0.18-0.44)	172	3	0.24 (0.07-0.78)	0.21 (0.06-0.72)
	d1:35-41	158	38	0.56 (0.38-0.83)	0.39 (0.25-0.61)	158	1	0.13 (0.02-0.94)	0.11 (0.01-0.85)
	d1:42+	247	33	0.32 (0.21-0.49)	0.22 (0.14-0.36)	247	3	0.28 (0.07-1.03)	0.24 (0.06-0.95)
	d2:0-3	68	16	0.50 (0.28-0.87)	0.34 (0.19-0.63)	68	3	0.41 (0.13-1.32)	0.36 (0.11-1.21)
	d2:4-6	51	10	0.39 (0.20-0.79)	0.27 (0.13-0.56)	51	4	0.77 (0.27-2.16)	0.67 (0.23-2.00)
	d2:7-13	126	12	0.19 (0.10-0.34)	0.13 (0.07-0.25)	126	0
	d2:14+	395	16	0.10 (0.06-0.16)	0.07 (0.04-0.12)	395	0
	SGTF = S-gene target failure
